# Sample Size Calculations for Variant Surveillance in the Presence of Biological and Systematic Biases

**DOI:** 10.1101/2021.12.30.21268453

**Authors:** Shirlee Wohl, Elizabeth C. Lee, Bethany L. DiPrete, Justin Lessler

## Abstract

As demonstrated during the SARS-CoV-2 pandemic, detecting and tracking the emergence and spread of pathogen variants is an important component of monitoring infectious disease outbreaks. Pathogen genome sequencing has emerged as the primary tool for variant characterization, so it is important to consider the number of sequences needed when designing surveillance programs or studies, both to ensure accurate conclusions and to optimize use of limited resources. However, current approaches to calculating sample size for variant monitoring often do not account for the biological and logistical processes that can bias which infections are detected and which samples are ultimately selected for sequencing. In this manuscript, we introduce a framework that models the full process— including potential sources of bias—from infection detection to variant characterization, and we demonstrate how to use this framework to calculate appropriate sample sizes for sequencing-based surveillance studies. We consider both cross-sectional and continuous sampling, and we have implemented our method in a publicly available tool that allows users to estimate necessary sample sizes given a specific aim (e.g., variant detection or measuring variant prevalence) and sampling method. Our framework is designed to be easy to use, while also flexible enough to be adapted to other pathogens and surveillance scenarios.
