## Supplemental Data 1 (Variant Sampling Workbook) for "Sample Size Calculations for Variant Surveillance in the Presence of Biological and Systematic Biases"

### Sheet: Instructions
	How to use this spreadsheet to calculate sample sizes for variant detection and monitoring:
	Please note: this worksheet can be used to calculate the approximate sample size needed for designing surveillance studies and interpreting results. The method has a number of limitations, described in Step 4 below.
	1) Select the appropriate tab based on the question (variant detection versus prevalence estimation) and sampling method (single sample versus periodic):
		Tab name	Purpose / Type of Calculation
		Detection - Sample Size	Use this tab to calculate the sample size needed to detect a variant at a given prevalence with a desired probability (cross-sectional sample)
		Detection - Confidence	Use this tab to calculate the probability of detecting a variant at a desired prevalence level given an available sample size (cross-sectional sample)
		Prevalence - Sample Size	Use this tab to calculate the sample size needed to estimate the prevalence of a variant (given some minimum prevalence) with a desired confidence and precision (cross-sectional sample)
		Prevalence - Confidence	Use this tab to calculate the confidence in the prevalence estimate of a variant (given some minimum prevalence) given an available sample size (cross-sectional sample)
		Detect (Periodic) - Sample Size	Use this tab to calculate the sample size needed to detect a variant at a given prevalence or time since introduction with some desired probability (ongoing surveillance)
		Detect (Periodic) - Confidence	Use this tab to calculate the probability of detecting a variant at a desired prevalence level or time since introduction given an available sample size (ongoing surveillance)
	2) Provide estimates for parameters in the USER INPUTS column on the left of each tab. Parameter definitions and reasonable defaults can be found below:
		Sampling parameters	Default value	Definition
		Desired probability of detection	0.95	[detection only] the desired confidence in variant detection (e.g., sampling should lead to 95% confidence that a detected variant will be observed)
		Desired confidence in prevalence estimate	0.95	[monitoring only] the desired confidence in estimate of variant prevalence (e.g., sampling should lead to 95% confidence that observed variant prevalence is correct)
		Desired variant prevalence	0.02 (detection); 0.10 (monitoring)	the minimum variant prevalence to detect or monitor (e.g., sampling should lead to 95% confidence in detection of a variant with at least 5% prevalence in the population)
		Desired days to detection	NA	[detection with periodic sampling only] the desired number of days by which to detect the variant of interest (e.g., sampling should lead to 95% confidence in detection of a variant within the first 30 days of its spread in the population)
		Desired precision of prevalence estimate	0.25	[monitoring only] the desired precision of the prevalence estimate (e.g., sampling should lead to 95% confidence that estimated prevalence is within 10% of true value)
		Growth parameters [periodic sampling only]	Default value	Definition
		Number of variant introductions	1	the estimated number of introductions of a variant into desired population at beginning of variant transmission
		Infected population size	NA	the total number of infections in the geographic region in which sampling is to be conducted (at the time when the variant is introduced)
		Growth rate (per time step)	0.1	the growth rate (per time step e.g., per day) of the variant of interest
		Laboratory parameters	Default value	Definition
		Sequencing Ct threshold	30 (can be left blank)	the Ct threshold used to select samples for sequencing; this value has no effect on calculations and is used solely for record-keeping
		Sequencing success rate (assuming Ct<threshold)	0.8	the fraction of sequenced samples that typically generate a successful whole genome sequence; this value should be estimated from past sequencing results
		Testing parameters	Default value	Definition
		Testing probability - asymptomatic infections	0.05	the testing rate for asymptomatic infections; you may enter "1" if there is no difference in asymptomatic rate between variant of interest and general pathogen population (in this case, estimate will not affect sample size calculation)
		Testing probability - symptomatic infections	0.3	the testing rate for symptomatic infections; you may enter "1" if there is no difference in asymptomatic rate between variant of interest and general pathogen population (in this case, estimate will not affect sample size calculation)
		NOTE: Please enter "1" for any of the parameters below that do not differ between the variant of interest and the general pathogen population; estimation of these parameters is not required for sample size calculations
		Variant of interest parameters	Default value
		Probability that infection is asymptomatic	0.25	the probability that an infection caused by the variant of interest is asymptomatic
		Testing sensitivity	0.975	the sensitivity of tests used to detect infection with the pathogen of interest
		Average proportion of samples below Ct threshold	0.8	the proportion variant of interest samples typically selected for sequencing (based on Ct values or other metrics)
		General pathogen population parameters	Default value
		Probability that infection is asymptomatic	0.4	the probability that an infection caused by a pathogen in the general population is asymptomatic
		Testing sensitivity	0.95	the sensitivity of tests used to detect infection with the general pathogen population
		Average proportion of samples below Ct threshold	0.6	the proportion general pathogen population samples typically selected for sequencing (based on Ct values or other metrics)
	3) After entering all parameters, see results in right hand column of selected tab.
	4) Make note of the following assumptions and limitations of the approach herein before applying the results in a public health setting:
		Methodological assumptions:
		• Sampling is homogenous and representative across the relevant time period and geography of interest.
		• Parameter values are static over time (i.e., sample size calculations should be repeated if parameters such as testing rate, testing sensitivity, etc. change as a result of technological or behavioral changes over time).
		• Time between sample collection and variant characterization is negligible (in other words, results are only correct to the time of sampling).
		• In this worksheet, we assume a 2-variant system (i.e., we assume one variant of interest and compare it to the rest of the pathogen population, which we assume to be homogeneous in terms of biological and logistical characteristics).
		For more details, see: Wohl et al. Sample Size Calculations for Variant Surveillance in the Presence of Biological and Systematic Biases.

### Sheet: Detection - Sample Size
	Calculate sample size needed for variant detection: cross-sectional sample
	USER INPUTS				CALCULATED VALUES - DO NOT EDIT
	Sampling parameters				Coefficient of detection ratio (C_V1 / C_V2):	1.36842
	Desired probability of detection:	0.95			Expected observed variant of interest proportion:	0.0271682
	Desired variant prevalence:	0.02			Sequences needed for dection at desired probability:	109
	Laboratory parameters				Number of samples to select for sequencing:	137
	Sequencing Ct threshold:	30			To ensure desired probability of detection of a variant at indicated prevalence
	Sequencing success rate (assuming Ct<threshold):	0.8			NB: For best results, select samples as randomly as possible OR in a way that maximizes geographic and temporal distribution of samples.
	Testing parameters
	Note: You may enter "1" for testing probabilities if asymptomatic proportion is the same for all variants (C21 = C27)
	Testing probability - asymptomatic infections:	1
	Testing probability - symptomatic infections:	1
	Variant of interest parameters
	Note: You may enter "1" for all values that do not differ between variant of interest and general pathogen population
	Probability that infection is asymptomatic:	1
	Testing sensitivity:	0.975
	Average proportion of samples below Ct threshold:	0.8
	General pathogen population parameters
	Note: You may enter "1" for all values that do not differ between variant of interest and general pathogen population
	Probability that infection is asymptomatic:	1
	Testing sensitivity:	0.95
	Average proportion of samples below Ct threshold:	0.6
	Calculations derived from: Wohl et al. Sample Size Calculations for Variant Surveillance in the Presence of Biological and Systematic Biases.

### Sheet: Detection - Confidence
	Determine probability of detection given sample size: cross-sectional sample
	USER INPUTS				CALCULATED VALUES - DO NOT EDIT
	Sampling parameters				Coefficient of detection ratio (C_V1 / C_V2):	1.36842
	Sample size:	100			Expected observed variant of interest proportion:	0.0271682
	Desired variant prevalence:	0.02			High quality sequences expected from sample size:	80
	Laboratory parameters				Probability of detection of a variant at indicated prevalence:	0.889587
	Sequencing Ct threshold:	30			Given that the stated number of samples are selected for sequencing
	Sequencing success rate (assuming Ct<threshold):	0.8			NB: Result is most accurated if samples were selected as randomly as possible OR in a way that maximized geographic and temporal distribution of samples.
	Testing parameters
	Note: You may enter "1" for testing probabilities if asymptomatic proportion is the same for all variants (C21 = C27)
	Testing probability - asymptomatic infections:	1
	Testing probability - symptomatic infections:	1
	Variant of interest parameters
	Note: You may enter "1" for all values that do not differ between variant of interest and general pathogen population
	Probability that infection is asymptomatic:	1
	Testing sensitivity:	0.975
	Average proportion of samples below Ct threshold:	0.8
	General pathogen population parameters
	Note: You may enter "1" for all values that do not differ between variant of interest and general pathogen population
	Probability that infection is asymptomatic:	1
	Testing sensitivity:	0.95
	Average proportion of samples below Ct threshold:	0.6
	Calculations derived from: Wohl et al. Sample Size Calculations for Variant Surveillance in the Presence of Biological and Systematic Biases.

### Sheet: Prevalence - Sample Size
	Calculate sample size needed for estimating variant prevalence: cross-sectional sample
	USER INPUTS				CALCULATED VALUES - DO NOT EDIT
	Sampling parameters				Z-Statistic for desired confidence interval:	1.95996
	Desired confidence in prevalence estimate:	0.95			Coefficient of detection ratio (C_V1 / C_V2):	1.1875
	Desired variant prevalence:	0.1			Expected observed variant of interest proportion:	0.116564
	Desired precision of prevalence estimate:	0.25			Sequences needed for monitoring at desired precision:	466
	Laboratory parameters				Number of samples to select for sequencing:	583
	Sequencing Ct threshold:	30			To ensure desired probability of correctly estimating variant prevalence within desired precision
	Sequencing success rate (assuming Ct<threshold):	0.8			NB: For best results, select samples as randomly as possible OR in a way that maximizes geographic and temporal distribution of samples.
	Testing parameters
	Note: You may enter "1" for testing probabilities if asymptomatic proportion is the same for all variants (C22 = C28)
	Testing probability - asymptomatic infections:	0.05
	Testing probability - symptomatic infections:	0.3
	Variant of interest parameters
	Note: You may enter "1" for all values that do not differ between variant of interest and general pathogen population
	Probability that infection is asymptomatic:	0.25
	Testing sensitivity:	1
	Average proportion of samples below Ct threshold:	1
	General pathogen population parameters
	Note: You may enter "1" for all values that do not differ between variant of interest and general pathogen population
	Probability that infection is asymptomatic:	0.4
	Testing sensitivity:	1
	Average proportion of samples below Ct threshold:	1
	Calculations derived from: Wohl et al. Sample Size Calculations for Variant Surveillance in the Presence of Biological and Systematic Biases.

### Sheet: Prevalence - Confidence
	Determine confidence in estimate of variant prevalence: cross-sectional sample
	USER INPUTS				CALCULATED VALUES - DO NOT EDIT
	Sampling parameters				Coefficient of detection ratio (C_V1 / C_V2):	1.1875
	Sample size:	200			Expected observed variant of interest proportion:	0.116564
	Desired variant prevalence:	0.1			High quality sequences expected from sample size:	160
	Desired precision of prevalence estimate:	0.25			Z-Statistic given sample size and desired precision:	1.15
	Laboratory parameters				Confidence in prevalence estimate for variants at indicated prevalence:	0.749856
	Sequencing Ct threshold:	30			Given that the stated number of samples are selected for sequencing
	Sequencing success rate (assuming Ct<threshold):	0.8			NB: Result is most accurated if samples were selected as randomly as possible OR in a way that maximized geographic and temporal distribution of samples.
	Testing parameters
	Note: You may enter "1" for testing probabilities if asymptomatic proportion is the same for all variants (C22 = C28)
	Testing probability - asymptomatic infections:	0.05
	Testing probability - symptomatic infections:	0.3
	Variant of interest parameters
	Note: You may enter "1" for all values that do not differ between variant of interest and general pathogen population
	Probability that infection is asymptomatic:	0.25
	Testing sensitivity:	1
	Average proportion of samples below Ct threshold:	1
	General pathogen population parameters
	Note: You may enter "1" for all values that do not differ between variant of interest and general pathogen population
	Probability that infection is asymptomatic:	0.4
	Testing sensitivity:	1
	Average proportion of samples below Ct threshold:	1
	Calculations derived from: Wohl et al. Sample Size Calculations for Variant Surveillance in the Presence of Biological and Systematic Biases.

### Sheet: Detect (Periodic) - Sample Size
	Calculate sample size needed for variant detection: periodic sampling
	USER INPUTS				CALCULATED VALUES - DO NOT EDIT
	Sampling parameters				Coefficient of detection ratio (C_V1 / C_V2):	1.36842
	Note: Enter the desired variant prevalence OR the desired days to detection; enter "NA" for the other value
	Desired probability of detection:	0.95			Initial prevalence:	0.0001
	Desired variant prevalence:	0.01			Initial prevalence coefficient (a):	9999
	Desired days to detection:	NA			Initial prevalence coefficient (b):	7306.96
					Number of days to desired prevalence:	47
	Growth parameters				Observed prevalence after desired number of days:	0.014
	Number of variant introductions:	1
	Infected population size:	10000			Observed CDF at time t:	89.1152
	Growth rate (per time step):	0.1			Observed CDF at time 0:	88.9672
					Area under curve:	0.14798
	Laboratory parameters
	Sequencing Ct threshold:	30			Sequences needed per day for detection at desired probability:	20.2442
	Sequencing success rate (assuming Ct<threshold):	0.8			Number of samples PER DAY to select for sequencing:	26
					To ensure desired probability of detection before variant reaches desired prevalence or within specified number of days
	Testing parameters				NB: For best results, select samples as randomly as possible OR in a way that maximizes geographic and temporal distribution of samples.
	Note: You may enter "1" for testing probabilities if asymptomatic proportion is the same for all variants (C26 = C32)
	Testing probability - asymptomatic infections:	1
	Testing probability - symptomatic infections:	1
	Variant of interest parameters
	Note: You may enter "1" for all values that do not differ between variant of interest and general pathogen population
	Probability that infection is asymptomatic:	1
	Testing sensitivity:	0.975
	Average proportion of samples below Ct threshold:	0.8
	General pathogen population parameters
	Note: You may enter "1" for all values that do not differ between variant of interest and general pathogen population
	Probability that infection is asymptomatic:	1
	Testing sensitivity:	0.95
	Average proportion of samples below Ct threshold:	0.6
	Calculations derived from: Wohl et al. Sample Size Calculations for Variant Surveillance in the Presence of Biological and Systematic Biases.

### Sheet: Detect (Periodic) - Confidence
	Determine probability of detection given sample size: periodic sampling
	USER INPUTS				CALCULATED VALUES - DO NOT EDIT
	Sampling parameters				Coefficient of detection ratio (C_V1 / C_V2):	1.36842
	Note: Enter the desired variant prevalence OR the desired days to detection; enter "NA" for the other value
	Sample size (PER DAY):	20			Initial prevalence:	0.0003
	Desired variant prevalence:	0.01			Initial prevalence coefficient (a):	3332.33
	Desired days to detection:	NA			Initial prevalence coefficient (b):	2435.17
					Number of days to desired prevalence:	36
	Growth parameters				Observed prevalence after desired number of days:	0.014
	Number of variant introductions:	3
	Population size:	10000			Observed CDF at time t:	78.1269
	Growth rate (per time step):	0.1			Observed CDF at time 0:	77.9818
					Area under curve:	0.145067
	Laboratory parameters
	Sequencing Ct threshold:	30			High quality sequences expected per day from sample size:	16
	Sequencing success rate (assuming Ct<threshold):	0.8
					Probability of detection of a variant at indicated prevalence:	0.901831
	Testing parameters				Given that the stated number of samples are selected for sequencing
	Note: You may enter "1" for testing probabilities if asymptomatic proportion is the same for all variants (C26 = C32)				NB: Result is most accurated if samples were selected as randomly as possible OR in a way that maximized geographic and temporal distribution of samples.
	Testing probability - asymptomatic infections:	1
	Testing probability - symptomatic infections:	1
	Variant of interest parameters
	Note: You may enter "1" for all values that do not differ between variant of interest and general pathogen population
	Probability that infection is asymptomatic:	1
	Testing sensitivity:	0.975
	Average proportion of samples below Ct threshold:	0.8
	General pathogen population parameters
	Note: You may enter "1" for all values that do not differ between variant of interest and general pathogen population
	Probability that infection is asymptomatic:	1
	Testing sensitivity:	0.95
	Average proportion of samples below Ct threshold:	0.6
	Calculations derived from: Wohl et al. Sample Size Calculations for Variant Surveillance in the Presence of Biological and Systematic Biases.
